# An institutional COVID-19 initiative: creation of a biobank and serological data analysis in pre- and post-vaccination cohorts

**DOI:** 10.1101/2024.11.05.24316633

**Authors:** Lorena O Fernandes-Siqueira, Raphael RRA Melo, Luciana S Wermelinger, Fabio CL Almeida, Didier Salmon, Gustavo C Ferreira, Andrea T Da Poian

**Affiliations:** Instituto de Bioquímica Médica Leopoldo de Meis, Universidade Federal do Rio de Janeiro, Rio de Janeiro, RJ, 21941-902, Brazil; Faculdade de Farmácia, Universidade Federal do Rio de Janeiro, Rio de Janeiro, RJ, 21941-902, Brazil

**Keywords:** bank of sera, COVID-19, retrospective observational cohort study, serological surveillance

## Abstract

The COVID-19 pandemic has left a legacy in the management of health emergencies, but sentinel surveillance was relatively underused, despite its significant role in decision-making during epidemics. Here we describe a sentinel SARS-CoV-2 antigens’ serosurveillance carried out on a cohort of 395 individuals at a Brazilian institution, from October 2020 to December 2022. A total of 1,507 serum samples were analyzed for IgG and IgA against SARS-CoV-2 Spike (S) or nucleocapsid (N) proteins, in the pre- and post-vaccination periods. The latter included two doses of CoronaVac (group 1, G1), or ChAdOx-1 or BNT162b2 (group 2, G2), followed by heterologous booster doses. In the pre-vaccination phase, 26.5% of participants showed IgG positivity for S and 13.7% for N. After the vaccines’ first dose, S IgG response was positive in 66.6% or 98% of G1 or G2 participants, respectively, while 100% of the participants showed S IgG positivity after the second dose, and S IgG and IgA after the booster. This initiative enabled the examination of viral transmission beyond hospital environments, which is rarely explored in existing literature, and established protocols for managing future emergencies. In addition, a serum bank and a comprehensive database were established, now available to the scientific community.
