## Supplementary material for "An institutional COVID-19 initiative: creation of a biobank and serological data analysis in pre- and post-vaccination cohorts": Table 1

### Sheet: Table I
	Table I | Subject demographics and clinical characteristics
	Characteristics
	Age, avarage (IQR)		36.5 (27-48)
	Sex, % (n)	Female	68 (269)
		Male	32 (126)
	Ethnic-racial identification, % (n)	White	71.6 (282)
		Brown	20.6 (82)
		Black	6.5 (24)
		Asian	1 (4)
		Indigenous	0.25 (1)
	ABO blood type, % (n)	O	40 (158)
		A	35.4 (140)
		B	10.8 (43)
		AB	2.5 (10)
		ND	11.1(44)
	Comorbidities, %	Hypertension	10.6 (42)
		Lung diseases	7.3 (29)
		Diabetes mellitus	3.7 (15)
		Autoimmune disease	3.7 (15)
		Obesity	1.2 (5)
		Heart disease	1.2 (5)
		Immunosuppressed	1 (4)
		Other comorbidities	3.2 (13)
	*IQR: interquartile range
